# Detection of malignant peripheral nerve sheath tumors in patients with neurofibromatosis using aneuploidy and mutation identification in plasma

**DOI:** 10.1101/2021.09.09.21262860

**Authors:** Austin K. Mattox, Christopher Douville, Natalie Silliman, Janine Ptak, Lisa Dobbyn, Joy Schaefer, Maria Popoli, Cherie Blair, Kathy Judge, Kai Pollard, Christine Pratilas, Jaishri Blakeley, Fausto Rodriguez, Allan Belzberg, Chetan Bettegowda

## Abstract

Malignant peripheral nerve sheath tumors (MPNST) are the deadliest cancer that arises in individuals diagnosed with neurofibromatosis and account for nearly 5% of the 15,000 soft tissue sarcomas diagnosed in the United States each year. Comprised of neoplastic Schwann cells, primary risk factors for developing MPNST include existing plexiform neurofibromas (PN), prior radiotherapy treatment, and expansive germline mutations involving the entire *NF1* gene and surrounding genes. PN develop in nearly 30-50% of patients with NF1 and most often grow rapidly in the first decade of life. One of the most important aspects of clinical care for NF1 patients is monitoring PN for signs of malignant transformation to MPNST that occurs in 10-15% of patients.

We perform aneuploidy analysis on ctDNA from 883 ostensibly healthy individuals and 28 patients with neurofibromas, including 7 patients with benign neurofibroma, 9 patients with PN and 12 patients with MPNST. Overall sensitivity for detecting MPNST using genome wide aneuploidy scoring was 33%, and analysis of sub-chromosomal copy number alterations (CNAs) improved sensitivity to 50% while retaining a high specificity of 97%. In addition, we performed mutation analysis on plasma cfDNA for a subset of patients and identified mutations in *NF1, NF2, RB1, TP53BP2*, and *GOLGA2*. Given the high throughput and relatively low sequencing coverage required by our assay, liquid biopsy represents a promising technology to identify incipient MPNST.
