## Supplemental Table 1 for "Detection of malignant peripheral nerve sheath tumors in patients with neurofibromatosis using aneuploidy and mutation identification in plasma"

### Sheet: S1. Normal
Sample_ID	UIDs	Aneuploidy Score
BLDA_3478_PLS_1	8176789	0.966181
NL_PLS_168	94944077	0.952521
NL_PLSA_1265	2759197	0.84564
NL_PLS_293	23043800	0.844492
NL_PLS_555	4612373	0.768017
BLDA_3633_PLS_1	11615269	0.749222
NL_PLS_544	73696718	0.717507
NL_PLS_266	5238232	0.638055
NL_PLS_570	14343851	0.620147
NL_PLS_557	3312723	0.610286
NL_PLS_572	6331557	0.564453
NL_PLSA_1286	7314409	0.542425
NL_PLS_489	24916444	0.521251
NL_PLSA_1967	15964370	0.509886
NL_PLS_553	38106781	0.48253
NL_PLS_554	47643389	0.430351
NL_PLSA_2081	33076744	0.41305
NL_PLS_429	3870472	0.408254
BLDA_3752_PLS_1	20267002	0.400641
BLDA_3556_PLS_1	6083837	0.377938
NL_PLSA_1941	8647236	0.365003
NL_PLS_396	39656477	0.333689
NL_PLS_333	8035057	0.322884
NL_PLS_326	55110640	0.320869
NL_PLS_261	3388656	0.285712
BLDA_3595_PLS_1	9839125	0.276971
BLDA_3767_PLS_1	11254082	0.270547
NL_PLS_531	6493764	0.26364
NL_PLSA_2124	9685011	0.251458
NL_PLSA_1946	8758367	0.221269
BLDA_3475_PLS_1	8373689	0.207837
NL_PLS_268	5470304	0.207527
NL_PLS_465	33334586	0.195435
NL_PLS_571	9162428	0.191296
BLDA_3481_PLS_1	9583898	0.177192
NL_PLSA_1278	6389423	0.173396
NL_PLS_450	9446908	0.162334
BLDA_3577_PLS_1	5028119	0.158096
BLDA_3681_PLS_1	8083943	0.151752
NL_PLS_164	3127881	0.149662
BLDA_3762_PLS_1	7845768	0.149328
BLDA_3879_PLS_1	10598743	0.148103
BLDA_3542_PLS_1	9250771	0.147061
BLDA_3844_PLS_1	6769973	0.145612
BLDA_3741_PLS_1	11299314	0.143755
NL_PLSA_2280	9277822	0.140412
BLDA_3882_PLS_1	8343185	0.136796
NL_PLS_378	32420102	0.131315
BLDA_3895_PLS_1	3831123	0.130416
NL_PLS_921	7324272	0.130406
BLDA_3792_PLS_1	16371439	0.129904
BLDA_3561_PLS_1	8916096	0.127271
NL_PLS_552	51502252	0.126397
BLDA_3822_PLS_1	7034736	0.125015
BLDA_3523_PLS_1	4977016	0.122542
NL_PLSA_2324	7561659	0.122067
NL_PLSA_2165	8803540	0.118968
NL_PLS_125	63452132	0.118531
NL_PLSA_1990	15719669	0.117175
NL_PLSA_1295	6854068	0.117061
NL_PLS_308	2737825	0.115842
NL_PLSA_1973	11183142	0.114257
NL_PLSA_2128	11484799	0.113286
MRC-18A-3514	15369654	0.107032
BLDA_3605_PLS_1	9592355	0.106892
NL_PLSA_2242	12042555	0.104602
BLDA_3780_PLS_1	10337466	0.0983074
BLDA_3872_PLS_1	4017243	0.0970398
BLDA_3887_PLS_1	6337153	0.0970096
BLDA_3783_PLS_1	13978399	0.0960351
NL_PLS_933	8394403	0.0950618
BLDA_3867_PLS_1	4086769	0.0949421
NL_PLSA_2121	8772798	0.094766
NL_PLSA_2298	9190475	0.0946431
BLDA_3702_PLS_1	8878382	0.0942486
BLDA_3545_PLS_1	11697885	0.0932396
BLDA_3587_PLS_1	11609751	0.0924412
NL_PLS_105	11127096	0.0909977
NL_PLS_841	14293560	0.0860774
BLDA_3716_PLS_1	9307230	0.0839289
NL_PLSA_2108	8401360	0.0836444
BLDA_3560_PLS_1	15681593	0.0833218
NL_PLSA_2194	10533793	0.0829683
NL_PLSA_1296	7512809	0.080955
BLDA_3695_PLS_1	4541986	0.0805756
BLDA_3613_PLS_1	14037763	0.0805542
NL_PLS_301	63072101	0.0790837
BLDA_3527_PLS_1	13402175	0.0761255
BLDA_3569_PLS_1	2627946	0.0760908
BLDA_3668_PLS_1	17831822	0.0758751
NL_PLSA_2086	7615219	0.0757365
NL_PLS_953	9498912	0.0749938
BLDA_3807_PLS_1	4732526	0.0749675
NL_PLSA_1957	12595255	0.0745574
BLDA_3680_PLS_1	10105165	0.0743454
BLDA_3603_PLS_1	11236677	0.0735826
BLDA_3694_PLS_1	4558973	0.0731364
NL_PLS_934	11477171	0.0731084
NL_PLSA_2103	9179224	0.071586
NL_PLSA_2218	11215233	0.0712586
BLDA_3764_PLS_1	8459186	0.0695254
NL_PLSA_2321	13221404	0.0693959
BLDA_3805_PLS_1	9700014	0.0675574
BLDA_3472_PLS_1	11047956	0.0675064
NL_PLSA_2202	12248266	0.067432
BLDA_3670_PLS_1	13619181	0.0660972
BLDA_3635_PLS_1	5648972	0.0655561
NL_PLSA_2258	11640268	0.0653443
NL_PLS_107	16989909	0.0642322
NL_PLSA_1977	13686756	0.0627136
BLDA_3476_PLS_1	22974423	0.0626162
BLDA_3496_PLS_1	9569524	0.0620418
NL_PLS_262	3424292	0.0615151
NL_PLS_855	11592766	0.0611331
BLDA_3524_PLS_1	11401321	0.0597905
BLDA_3669_PLS_1	17222579	0.0580818
NL_PLSA_1269	5551408	0.0572316
BLDA_3611_PLS_1	5319157	0.0571431
NL_PLSA_2199	11546734	0.0565261
BLDA_3637_PLS_1	20038940	0.0549429
BLDA_3748_PLS_1	12827289	0.0548476
NL_PLSA_2184	15477160	0.0543371
BLDA_3744_PLS_1	18517554	0.0541919
NL_PLSA_2315	4784899	0.054044
NL_PLSA_1989	6027530	0.0537227
NL_PLSA_2278	9286718	0.0513885
BLDA_3739_PLS_1	10839285	0.0509814
NL_PLS_139	6593939	0.050296
BLDA_3815_PLS_1	12372056	0.0497072
NL_PLSA_2251	9406215	0.0488588
NL_PLS_297	8167394	0.0488094
BLDA_3866_PLS_1	9216003	0.0486288
BLDA_3517_PLS_1	18521831	0.048566
NL_PLS_109	19988596	0.0480755
BLDA_3619_PLS_1	13515832	0.0477627
BLDA_3785_PLS_1	8372617	0.0468446
NL_PLSA_1960	11351185	0.0464826
NL_PLS_371	11622039	0.045322
BLDA_3585_PLS_1	14149508	0.0443191
NL_PLSA_1268	5667249	0.0439841
NL_PLSA_2007	12452631	0.043637
NL_PLSA_1325	8316543	0.042361
MRC-18A-3519	10070728	0.0412662
NL_PLS_495	26818058	0.0409208
BLDA_3667_PLS_1	16836246	0.0405769
BLDA_3565_PLS_1	5928712	0.0403406
NL_PLS_533	7475799	0.0401695
NL_PLSA_1985	9426994	0.0400212
NL_PLSA_2233	10431238	0.0397949
NL_PLSA_1008	3074769	0.0396123
BLDA_3579_PLS_1	16574716	0.0394396
BLDA_3811_PLS_1	7636565	0.0390651
NL_PLSA_1273	5096186	0.0388834
NL_PLSA_2215	13727321	0.0386364
BLDA_3881_PLS_1	5900676	0.0384719
BLDA_3751_PLS_1	6211235	0.0384614
NL_PLSA_2204	9860608	0.0376867
NL_PLSA_2270	16292720	0.0372532
BLDA_3858_PLS_1	8680151	0.0371355
NL_PLSA_2314	2840160	0.0366284
NL_PLSA_2310	7377147	0.0363361
NL_PLSA_2308	9741398	0.0357615
BLDA_3861_PLS_1	4200873	0.0344544
NL_PLSA_2269	13840489	0.0343515
NL_PLSA_2047	12761257	0.0340549
NL_PLS_290	13111059	0.0339332
NL_PLSA_2137	14424046	0.0339325
NL_PLSA_2209	12384458	0.0337692
NL_PLS_935	10039767	0.0336035
NL_PLSA_2030	14819998	0.0335141
NL_PLS_106	2879216	0.0328125
NL_PLS_849	11381263	0.0322603
NL_PLSA_2102	21619892	0.0318758
BLDA_3537_PLS_1	12344659	0.0318726
BLDA_3594_PLS_1	11542572	0.0318094
BLDA_3483_PLS_1	5089661	0.031769
BLDA_3566_PLS_1	13299802	0.0317115
BLDA_3848_PLS_1	4240085	0.031691
BLDA_3742_PLS_1	10474698	0.0316368
NL_PLS_281	3969072	0.0316007
NL_PLS_126	54660704	0.0314709
NL_PLS_930	4135350	0.0313763
BLDA_3779_PLS_1	7515723	0.0310621
BLDA_3536_PLS_1	17223595	0.0309066
BLDA_3554_PLS_1	11430813	0.030905
BLDA_3639_PLS_1	7666383	0.0308092
NL_PLSA_1995	13725100	0.0307143
NL_PLSA_2005	9606931	0.0306707
BLDA_3495_PLS_1	2653217	0.0304785
BLDA_3884_PLS_1	3967231	0.0303193
BLDA_3864_PLS_1	11563011	0.0301995
NL_PLSA_2112	7271165	0.0298658
NL_PLSA_2200	12123302	0.0298591
NL_PLSA_2117	13474808	0.0297207
NL_PLSA_2032	9350937	0.0297108
BLDA_3559_PLS_1	9853705	0.0296966
NL_PLSA_1968	10458067	0.0295799
BLDA_3714_PLS_1	4560521	0.0285453
BLDA_3510_PLS_1	6004820	0.0284996
NL_PLS_563	12201722	0.0283962
NL_PLSA_2083	4043361	0.0278055
BLDA_3766_PLS_1	7139890	0.0277616
BLDA_3550_PLS_1	8216281	0.0276016
NL_PLSA_2020	7511372	0.0275638
NL_PLSA_1951	12552693	0.0275204
BLDA_3648_PLS_1	12193148	0.027368
NL_PLSA_2039	9655034	0.0273583
BLDA_3647_PLS_1	7602203	0.0272751
BLDA_3698_PLS_1	10296298	0.0263731
NL_PLSA_2299	7805738	0.0263474
NL_PLS_288	52755528	0.0262528
NL_PLSA_2206	8277616	0.0261469
BLDA_3632_PLS_1	5156040	0.0259846
BLDA_3678_PLS_1	4601350	0.0259437
NL_PLSA_2227	9762329	0.0258869
BLDA_3573_PLS_1	18112571	0.025865
BLDA_3480_PLS_1	16152550	0.0258337
BLDA_3570_PLS_1	8796099	0.025812
BLDA_3651_PLS_1	5518836	0.0257581
NL_PLSA_2187	10595029	0.0252317
NL_PLSA_2263	6817836	0.0249254
NL_PLSA_2054	15304679	0.0248283
BLDA_3485_PLS_1	2843022	0.0246863
NL_PLSA_2229	11284079	0.0243634
BLDA_3840_PLS_1	6376514	0.0240842
NL_PLSA_2291	11251117	0.0239914
NL_PLSA_2302	9354310	0.0234343
NL_PLSA_2252	10687657	0.0233152
BLDA_3532_PLS_1	9152170	0.0229556
NL_PLSA_2136	14251580	0.0228088
NL_PLSA_2049	12716375	0.0225587
NL_PLSA_2271	10689185	0.0225454
BLDA_3684_PLS_1	8588894	0.0224624
BLDA_3825_PLS_1	5911661	0.0224088
NL_PLSA_2104	10133316	0.0223711
MRC-18A-3520	5790171	0.0222548
BLDA_3850_PLS_1	7969404	0.0220652
NL_PLS_856	5847255	0.0220017
NL_PLSA_2051	8360902	0.0218961
MRC-18A-3522	11873241	0.0218774
NL_PLSA_1983	8354405	0.0212867
NL_PLSA_2084	16347013	0.0209035
BLDA_3707_PLS_1	13807952	0.020745
NL_PLS_915	9441355	0.0207306
BLDA_3878_PLS_1	10674693	0.0205851
MRC-18A-3511	18870048	0.0203821
NL_PLSA_2107	7656738	0.0203059
BLDA_3816_PLS_1	7722060	0.0200231
NL_PLSA_2150	11211357	0.0200158
NL_PLSA_2210	10561150	0.0199207
NL_PLSA_2091	16346068	0.0196594
BLDA_3885_PLS_1	8193418	0.0196277
NL_PLSA_2153	4703259	0.0196148
BLDA_3773_PLS_1	7607275	0.0195457
NL_PLSA_2245	11184470	0.0195172
BLDA_3602_PLS_1	11579050	0.0195039
NL_PLSA_2285	12332978	0.0194865
NL_PLSA_2123	11261962	0.0193538
BLDA_3755_PLS_1	5971143	0.0192649
BLDA_3642_PLS_1	14999048	0.0190271
NL_PLSA_2244	17641725	0.0188763
NL_PLS_940	3522358	0.0187576
NL_PLSA_1980	19490669	0.0187538
NL_PLSA_2013	10223275	0.0180088
NL_PLSA_2111	13013703	0.01796
BLDA_3886_PLS_1	3544363	0.0179048
NL_PLSA_2197	11500190	0.0176424
BLDA_3757_PLS_1	8923397	0.0176187
NL_PLSA_2316	3886608	0.0172012
NL_PLSA_2307	11014120	0.0171916
NL_PLSA_1970	7180488	0.0171881
NL_PLSA_1306	10322465	0.0170434
NL_PLSA_2211	10175335	0.016991
BLDA_3590_PLS_1	17618019	0.016859
NL_PLSA_2266	13965013	0.0167114
NL_PLSA_2089	10506179	0.0164492
NL_PLSA_2018	6869675	0.0163629
NL_PLSA_2149	16163599	0.0163575
BLDA_3870_PLS_1	7646448	0.0162704
NL_PLSA_2171	15410855	0.0160861
BLDA_3713_PLS_1	18707098	0.0159707
BLDA_3513_PLS_1	10412624	0.0158251
NL_PLSA_1961	12650122	0.0156241
NL_PLSA_2017	11934025	0.0155971
NL_PLSA_2048	9103396	0.0155586
BLDA_3787_PLS_1	6980566	0.0154676
MRC-18A-3512	15204165	0.0153453
NL_PLSA_2228	15070218	0.0151629
NL_PLSA_2096	5493164	0.015141
NL_PLSA_2003	10823677	0.0150176
NL_PLSA_2320	9225971	0.0149441
BLDA_3774_PLS_1	9818320	0.0149364
BLDA_3607_PLS_1	4003591	0.0149221
BLDA_3693_PLS_1	2841091	0.0149072
NL_PLS_955	8468826	0.0148494
NL_PLSA_2129	9345234	0.0148025
NL_PLSA_1945	22384319	0.0147401
NL_PLSA_2158	11709130	0.0147141
NL_PLSA_2175	7836024	0.0146926
MRC-18A-3527	17543404	0.0146381
NL_PLSA_2257	13081353	0.0144777
NL_PLSA_2152	10236488	0.0144078
MRC-18A-3521	6523031	0.0143561
BLDA_3583_PLS_1	12799783	0.01434
NL_PLSA_2225	18583074	0.0143329
NL_PLS_922	12545539	0.0141817
BLDA_3558_PLS_1	18393514	0.0141313
NL_PLSA_1304	17273446	0.0139736
BLDA_3874_PLS_1	5049902	0.0137446
BLDA_3688_PLS_1	4325654	0.013744
NL_PLSA_2118	7924710	0.0137169
BLDA_3525_PLS_1	3834910	0.0135426
BLDA_3699_PLS_1	3000660	0.0135257
NL_PLSA_2060	7599172	0.0134989
BLDA_3842_PLS_1	5564579	0.0134939
NL_PLSA_2267	12913099	0.0134501
BLDA_3691_PLS_1	4170383	0.0134282
NL_PLSA_2122	8642430	0.0133084
BLDA_3876_PLS_1	3089134	0.0130523
NL_PLS_370	2854032	0.013044
NL_PLS_368	7732708	0.0129828
BLDA_3547_PLS_1	13958993	0.012972
NL_PLS_917	11333242	0.0129672
BLDA_3543_PLS_1	14093960	0.0128607
BLDA_3817_PLS_1	7622306	0.0127862
BLDA_3494_PLS_1	16311740	0.0127559
NL_PLS_101	16653140	0.012705
NL_PLSA_2288	12134140	0.0126549
BLDA_3502_PLS_1	5134312	0.012614
NL_PLS_942	12648704	0.0125502
BLDA_3829_PLS_1	5842457	0.0125482
NL_PLSA_2185	7706336	0.0125451
BLDA_3770_PLS_1	5632722	0.0124994
NL_PLS_564	18473521	0.0124968
BLDA_3730_PLS_1	12268967	0.012339
NL_PLSA_2312	6713366	0.0122632
NL_PLSA_2073	11500998	0.0122514
NL_PLSA_2021	10720178	0.0121693
NL_PLSA_2012	14071026	0.012134
NL_PLS_926	8507475	0.0120872
BLDA_3735_PLS_1	9753448	0.0120679
BLDA_3801_PLS_1	12977154	0.0120585
NL_PLSA_2207	10372213	0.0119787
NL_PLS_482	5760136	0.0119235
BLDA_3843_PLS_1	6915850	0.0119103
MRC-18A-3448	18129744	0.0118742
NL_PLSA_1938	14641331	0.0118125
NL_PLSA_1004	4138159	0.0118019
NL_PLSA_2253	7825335	0.011742
BLDA_3612_PLS_1	12714081	0.0117404
NL_PLSA_1272	4299224	0.0117241
BLDA_3758_PLS_1	7568664	0.0116868
BLDA_3487_PLS_1	9341853	0.0116835
BLDA_3853_PLS_1	9646984	0.0116579
BLDA_3615_PLS_1	9797964	0.0116197
NL_PLSA_1305	14342932	0.0115742
NL_PLSA_2179	8516105	0.0114652
BLDA_3765_PLS_1	6259871	0.0114636
NL_PLSA_2019	9659690	0.0113854
NL_PLSA_2004	14923535	0.0112717
BLDA_3860_PLS_1	9881286	0.0112677
BLDA_3784_PLS_1	13500962	0.0111945
NL_PLSA_1953	11575181	0.0109009
NL_PLSA_2071	12018150	0.0108941
NL_PLSA_2203	7646525	0.0108903
NL_PLSA_1971	12215750	0.0108141
NL_PLSA_2131	8661629	0.0107088
NL_PLSA_2301	8565102	0.0106863
BLDA_3650_PLS_1	14841721	0.0106347
BLDA_3676_PLS_1	12469864	0.0106341
BLDA_3802_PLS_1	6583699	0.0106283
BLDA_3581_PLS_1	12571086	0.0106122
BLDA_3539_PLS_1	12020137	0.0105821
BLDA_3849_PLS_1	7023250	0.0105374
BLDA_3736_PLS_1	12659165	0.0104341
BLDA_3563_PLS_1	14535764	0.010413
NL_PLSA_2276	9027072	0.010413
NL_PLSA_2287	11094558	0.0103947
NL_PLS_925	8168196	0.0103886
BLDA_3511_PLS_1	5298458	0.0103671
BLDA_3889_PLS_1	3917236	0.0103611
BLDA_3586_PLS_1	13562893	0.0103347
BLDA_3731_PLS_1	5702558	0.0102248
BLDA_3596_PLS_1	10100781	0.0101776
BLDA_3672_PLS_1	7858145	0.010174
BLDA_3750_PLS_1	15899672	0.0101721
NL_PLSA_2151	11069121	0.0101423
NL_PLSA_2016	8120984	0.0100594
NL_PLS_562	8951875	0.00997395
NL_PLSA_2309	11775163	0.00995342
NL_PLSA_2322	14885313	0.00994789
BLDA_3508_PLS_1	12058307	0.00992165
BLDA_3804_PLS_1	7825068	0.0098142
NL_PLSA_2196	10380692	0.0097974
NL_PLSA_2323	12766227	0.00977426
NL_PLSA_2006	10130989	0.00974596
NL_PLS_846	3836751	0.00971878
NL_PLSA_2281	13711652	0.00971013
BLDA_3659_PLS_1	12861845	0.00970018
NL_PLSA_2002	6935172	0.00963716
NL_PLSA_1259	6120967	0.00963244
NL_PLS_379	58800941	0.00953325
NL_PLSA_2011	14713096	0.00950879
NL_PLSA_2205	9253177	0.00945496
NL_PLSA_2014	16053275	0.00944359
NL_PLSA_2240	9688929	0.00943255
NL_PLS_916	9402408	0.0093408
NL_PLSA_2238	7671341	0.00927544
NL_PLSA_2057	15392039	0.00921494
BLDA_3506_PLS_1	10681830	0.0091701
BLDA_3644_PLS_1	13220144	0.00912124
NL_PLSA_2296	9726745	0.00911687
NL_PLSA_2130	9321251	0.00909561
NL_PLSA_2143	13831252	0.00903738
BLDA_3608_PLS_1	9191776	0.00903245
NL_PLSA_2105	11423151	0.00902753
NL_PLSA_2173	9537658	0.00900773
NL_PLSA_1982	12056864	0.00900544
BLDA_3763_PLS_1	10143030	0.00899448
BLDA_3892_PLS_1	7921338	0.00892623
BLDA_3778_PLS_1	9859798	0.00891753
BLDA_3686_PLS_1	3021903	0.00889869
NL_PLSA_1264	9325609	0.00880153
BLDA_3526_PLS_1	11432463	0.00876965
NL_PLSA_1261	6541817	0.00875269
NL_PLSA_2059	6120238	0.00872384
BLDA_3847_PLS_1	6974023	0.00871393
BLDA_3616_PLS_1	9733712	0.00868905
BLDA_3769_PLS_1	10474376	0.00865824
BLDA_3657_PLS_1	13727462	0.00858343
NL_PLSA_1934	8391231	0.00857237
BLDA_3737_PLS_1	11253220	0.00856842
NL_PLSA_1975	10972390	0.0085329
NL_PLSA_2126	12422833	0.00850472
NL_PLS_104	11369843	0.00846512
BLDA_3738_PLS_1	9665168	0.00846283
NL_PLSA_2075	13890970	0.00837747
NL_PLSA_2044	12189360	0.00835055
NL_PLSA_1950	9980927	0.00829597
NL_PLSA_2155	12638094	0.00828139
NL_PLSA_2306	15525499	0.00828092
NL_PLSA_2236	8719598	0.00824285
BLDA_3656_PLS_1	13185138	0.00823336
NL_PLSA_2282	11849119	0.00821972
BLDA_3729_PLS_1	12851517	0.00817288
BLDA_3544_PLS_1	11677145	0.00816407
NL_PLSA_2167	10493247	0.0081493
NL_PLS_936	11584065	0.00813074
BLDA_3776_PLS_1	9430686	0.00807534
NL_PLSA_2085	7513813	0.00801978
NL_PLSA_1277	8931046	0.00791184
BLDA_3493_PLS_1	3073983	0.00789169
NL_PLSA_1949	11280956	0.00785741
NL_PLSA_2224	10637599	0.00785632
NL_PLS_339	4728448	0.00783356
BLDA_3719_PLS_1	7376170	0.00778125
BLDA_3685_PLS_1	3264345	0.00771421
BLDA_3504_PLS_1	4761840	0.00769896
NL_PLS_842	13464603	0.00763207
NL_PLSA_1998	6518040	0.00758118
BLDA_3837_PLS_1	15211394	0.00757197
BLDA_3772_PLS_1	11920895	0.00752575
BLDA_3491_PLS_1	4660873	0.00752533
NL_PLSA_2183	11753854	0.00751623
NL_PLSA_2192	11304501	0.00751469
NL_PLSA_2311	8765850	0.00750861
BLDA_3499_PLS_1	3850795	0.00749048
NL_PLSA_2147	13004959	0.0074725
BLDA_3652_PLS_1	7141408	0.00747145
NL_PLSA_2116	9793939	0.00740855
NL_PLSA_2162	10452436	0.00736342
NL_PLSA_2191	14064674	0.00735389
NL_PLSA_2231	10805032	0.00733402
BLDA_3599_PLS_1	13737809	0.00731718
BLDA_3836_PLS_1	8799336	0.0073021
NL_PLSA_1257	13032038	0.00728602
MRC-18A-2365	5554963	0.00726264
BLDA_3627_PLS_1	15365235	0.00724854
BLDA_3893_PLS_1	10085508	0.00717986
BLDA_3710_PLS_1	13788006	0.00717483
BLDA_3891_PLS_1	7162716	0.00714178
NL_PLSA_2250	11221939	0.00712887
BLDA_3803_PLS_1	8291342	0.00709785
NL_PLS_137	7716977	0.00709679
NL_PLSA_1966	10661705	0.00689604
BLDA_3873_PLS_1	11248278	0.00679664
NL_PLSA_2090	6800937	0.00678704
MRC-18A-3524	13633652	0.006781
NL_PLSA_2284	8951582	0.00674578
MRC-18A-3523	11962739	0.00672708
NL_PLSA_1929	8604440	0.00672288
BLDA_3520_PLS_1	11561086	0.00670653
BLDA_3868_PLS_1	10456197	0.00668828
NL_PLS_439	9248470	0.00668708
NL_PLSA_2208	13464386	0.00665705
MRC-18A-3518	10004966	0.00660207
NL_PLSA_1999	11919802	0.00658463
BLDA_3740_PLS_1	5298798	0.00649341
BLDA_3655_PLS_1	12173592	0.00647496
NL_PLSA_2134	6103271	0.00646493
NL_PLSA_1266	6630668	0.00643436
BLDA_3497_PLS_1	7130968	0.0064206
BLDA_3516_PLS_1	8555929	0.0063729
NL_PLSA_2088	11151767	0.00636705
BLDA_3541_PLS_1	7715372	0.00627471
NL_PLSA_1976	21085857	0.00625138
BLDA_3880_PLS_1	8411439	0.00624527
NL_PLSA_2243	9304739	0.00622598
NL_PLSA_2279	11521774	0.00620826
BLDA_3747_PLS_1	11563363	0.00619464
BLDA_3631_PLS_1	11867956	0.00613198
NL_PLSA_2273	12678516	0.00607747
BLDA_3568_PLS_1	7515461	0.00602788
NL_PLSA_2142	13471887	0.00599072
NL_PLSA_2157	10658657	0.00592721
BLDA_3705_PLS_1	8287405	0.00586469
BLDA_3823_PLS_1	14380073	0.00583045
NL_PLS_334	8208820	0.00581548
NL_PLSA_2232	8981276	0.00578355
NL_PLSA_2115	11822452	0.00577494
BLDA_3782_PLS_1	8746562	0.00575723
NL_PLSA_2217	12424655	0.00572953
NL_PLSA_2154	7853819	0.00571711
NL_PLS_938	6967207	0.00571084
BLDA_3490_PLS_1	12271297	0.00560436
NL_PLSA_1940	8090287	0.00556184
NL_PLSA_1300	16343662	0.00548446
BLDA_3862_PLS_1	10300231	0.00547336
NL_PLSA_2193	9038107	0.00541113
NL_PLS_929	12848132	0.00539346
BLDA_3771_PLS_1	14878663	0.00539256
BLDA_3626_PLS_1	12174989	0.00538324
BLDA_3877_PLS_1	5082263	0.0053775
BLDA_3601_PLS_1	9267095	0.00535991
NL_PLS_848	11838446	0.00533288
NL_PLSA_2010	11908170	0.0053158
NL_PLSA_2234	12865367	0.00530084
BLDA_3768_PLS_1	6763987	0.0052891
BLDA_3580_PLS_1	11332262	0.00526209
BLDA_3674_PLS_1	9441643	0.00524575
NL_PLS_961	23249559	0.00523826
BLDA_3788_PLS_1	8300345	0.00518965
NL_PLSA_2139	11135067	0.00518661
NL_PLSA_2000	10300679	0.00516354
BLDA_3761_PLS_1	8989021	0.00515617
NL_PLS_931_	9279634	0.0051542
BLDA_3855_PLS_1	7357062	0.00513941
BLDA_3624_PLS_1	6745868	0.00513784
NL_PLSA_1933	11820797	0.00511229
NL_PLSA_2212	8842993	0.00510528
BLDA_3471_PLS_1	15031550	0.00509727
NL_PLSA_2132	8774342	0.00507795
BLDA_3720_PLS_1	7814785	0.00506017
NL_PLSA_2097	12882641	0.00505295
NL_PLSA_2283	9470572	0.00503916
BLDA_3851_PLS_1	7596965	0.00500658
NL_PLSA_1991	16936586	0.00499919
NL_PLSA_1275	15349056	0.00498976
BLDA_3531_PLS_1	7307574	0.00497237
BLDA_3572_PLS_1	15623933	0.00486173
BLDA_3509_PLS_1	14810144	0.00485427
NL_PLSA_1984	14110398	0.00484696
BLDA_3589_PLS_1	13137967	0.00483389
BLDA_3722_PLS_1	11668380	0.00483167
NL_PLSA_1284	6585292	0.00482263
BLDA_3806_PLS_1	7846223	0.00479698
NL_PLSA_2226	6718542	0.00479684
NL_PLSA_2239	16391084	0.00472664
BLDA_3492_PLS_1	5683813	0.00471428
NL_PLSA_1943	9211999	0.00467645
NL_PLSA_2099	5335692	0.00465312
BLDA_3482_PLS_1	4491448	0.00464422
BLDA_3658_PLS_1	12478756	0.00461261
NL_PLSA_1289	7782542	0.00457135
NL_PLSA_2256	15738762	0.00456751
BLDA_3477_PLS_1	8401104	0.00455712
BLDA_3665_PLS_1	13042913	0.00454986
MRC-18A-3525	10491323	0.00454615
BLDA_3734_PLS_1	13850442	0.0045336
NL_PLS_939	7381448	0.00451471
BLDA_3549_PLS_1	11330998	0.00450647
NL_PLSA_2170	11302703	0.00446159
NL_PLS_941_	7393309	0.00446087
NL_PLSA_2190	9441663	0.00445509
BLDA_3618_PLS_1	8570097	0.00444762
NL_PLSA_1258	9310724	0.00443524
NL_PLSA_2189	9630956	0.0044073
NL_PLSA_2300	9390792	0.00438785
BLDA_3514_PLS_1	4881991	0.00438201
NL_PLSA_1263	7309261	0.00437755
NL_PLSA_2317	8996179	0.00437712
BLDA_3794_PLS_1	14740114	0.00437032
NL_PLS_851	6904967	0.00435648
NL_PLS_954	10013430	0.00434056
BLDA_3604_PLS_1	8200529	0.00431456
MRC-18A-3528	16281708	0.00430647
NL_PLSA_2260	17374350	0.00427898
NL_PLSA_2290	11728961	0.00426145
BLDA_3894_PLS_1	9231669	0.00425282
NL_PLSA_1992	9584159	0.00420843
BLDA_3671_PLS_1	11379178	0.00419679
BLDA_3614_PLS_1	5826806	0.00417959
NL_PLS_854	6846887	0.00417842
BLDA_3634_PLS_1	11030561	0.0041743
NL_PLS_475	11088277	0.00415931
BLDA_3562_PLS_1	3026473	0.00415603
NL_PLSA_1959	9403859	0.004154
BLDA_3679_PLS_1	7498037	0.00415377
BLDA_3515_PLS_1	15390614	0.00414906
BLDA_3610_PLS_1	7096354	0.00413346
BLDA_3819_PLS_1	9660024	0.00412949
NL_PLSA_2286	12950344	0.00412072
BLDA_3564_PLS_1	12778446	0.00411757
NL_PLSA_2318	11894925	0.00408914
NL_PLSA_2098	9069283	0.00408746
BLDA_3732_PLS_1	14205394	0.00408709
NL_PLSA_2138	14331914	0.00407336
BLDA_3791_PLS_1	10967398	0.00401181
BLDA_3609_PLS_1	10043116	0.0039777
NL_PLSA_2230	11401327	0.0039376
BLDA_3725_PLS_1	10259241	0.00392424
NL_PLSA_2161	14127249	0.00392145
BLDA_3820_PLS_1	7594677	0.00391766
NL_PLS_398	2874279	0.00389952
BLDA_3856_PLS_1	9050274	0.00388516
NL_PLSA_2237	11991832	0.00384723
BLDA_3593_PLS_1	11835013	0.00384209
BLDA_3486_PLS_1	9478461	0.00382273
BLDA_3687_PLS_1	5806914	0.00381603
NL_PLSA_2148	8629084	0.00379722
NL_PLS_852	13453234	0.00379561
BLDA_3664_PLS_1	12854307	0.00377807
NL_PLSA_1993	17791899	0.00376583
NL_PLSA_1988	12752106	0.00375422
NL_PLSA_2045	13731908	0.00375397
BLDA_3640_PLS_1	4578280	0.00372935
NL_PLSA_2022	15994376	0.00371626
BLDA_3623_PLS_1	7329111	0.00363064
NL_PLSA_2094	15877694	0.00361532
NL_PLSA_2041	11444319	0.00359678
BLDA_3503_PLS_1	13042766	0.00359061
NL_PLSA_2166	9494875	0.00357257
BLDA_3654_PLS_1	10969432	0.00356194
BLDA_3682_PLS_1	8445670	0.00354275
BLDA_3575_PLS_1	14379660	0.00354144
NL_PLSA_1262	6203413	0.00350999
NL_PLSA_2052	12499057	0.00350001
BLDA_3540_PLS_1	14501894	0.00349464
NL_PLSA_2241	9080818	0.00349326
BLDA_3875_PLS_1	6029661	0.00347016
NL_PLSA_2235	10545802	0.00345538
BLDA_3588_PLS_1	7828374	0.00345364
BLDA_3474_PLS_1	9654279	0.00343756
BLDA_3643_PLS_1	10338877	0.00343589
BLDA_3871_PLS_1	10038250	0.00341554
NL_PLSA_2168	10474165	0.00339326
BLDA_3711_PLS_1	9987196	0.00338766
BLDA_3808_PLS_1	8335812	0.00337843
BLDA_3865_PLS_1	7424049	0.00335999
NL_PLSA_2272	11020347	0.00335209
NL_PLSA_2119	12720922	0.00334744
NL_PLS_927	9844281	0.00334213
NL_PLSA_2009	10021035	0.00333322
NL_PLSA_2156	11222471	0.0033293
NL_PLSA_2114	15941460	0.00332745
BLDA_3821_PLS_1	11596258	0.00331497
BLDA_3718_PLS_1	7929632	0.00327673
BLDA_3838_PLS_1	11886967	0.00326436
NL_PLSA_2248	20498839	0.00324888
NL_PLSA_2176	7305635	0.00321248
NL_PLSA_2036	7196155	0.00318184
BLDA_3638_PLS_1	15428687	0.00317176
BLDA_3628_PLS_1	9711893	0.00317002
NL_PLSA_2024	3163300	0.00315295
NL_PLSA_2133	8242125	0.00312815
NL_PLSA_2146	14745505	0.00309837
BLDA_3567_PLS_1	14908699	0.00309396
NL_PLSA_2198	10348927	0.00306694
BLDA_3582_PLS_1	2838307	0.00306459
NL_PLSA_2295	11538675	0.00306222
BLDA_3551_PLS_1	8698239	0.00301189
BLDA_3709_PLS_1	10996808	0.00299925
NL_PLSA_2221	9575319	0.00299002
NL_PLSA_2029	18152255	0.0029535
BLDA_3854_PLS_1	6762461	0.00292137
MRC-18A-3530	12638759	0.00291315
BLDA_3677_PLS_1	22077038	0.00290701
NL_PLSA_1276	9410369	0.00287428
NL_PLSA_2159	13943537	0.00285754
NL_PLSA_2087	3413485	0.00285519
BLDA_3690_PLS_1	6806827	0.00280797
BLDA_3721_PLS_1	10281585	0.00278098
BLDA_3890_PLS_1	3547996	0.00275783
NL_PLS_932	10043571	0.00274946
NL_PLSA_2289	8806959	0.00273071
NL_PLSA_2304	8671060	0.0027224
NL_PLSA_1302	14841334	0.00270587
NL_PLSA_2163	11363777	0.00269163
BLDA_3697_PLS_1	5693379	0.00268083
NL_PLSA_2053	12613583	0.00268014
NL_PLSA_2092	8619861	0.00265761
BLDA_3793_PLS_1	4197251	0.00264792
BLDA_3689_PLS_1	12301987	0.00264278
BLDA_3888_PLS_1	4796442	0.00262993
BLDA_3796_PLS_1	5661249	0.00261844
NL_PLSA_2303	8646879	0.00260269
NL_PLSA_2135	11202227	0.00260063
NL_PLSA_1958	12631417	0.00259067
BLDA_3663_PLS_1	12740703	0.00257923
BLDA_3606_PLS_1	9837151	0.00255001
NL_PLSA_2127	10369595	0.00253672
NL_PLS_937	8335855	0.00250783
NL_PLSA_2031	9553729	0.00250497
NL_PLSA_1932	12830435	0.00246571
NL_PLSA_1002	9642917	0.00244018
NL_PLSA_2261	13605159	0.00243298
NL_PLSA_2297	11026849	0.00242569
NL_PLSA_2077	14007321	0.00241098
BLDA_3692_PLS_1	4298196	0.0023965
MRC-18A-3516	11877099	0.00238421
BLDA_3700_PLS_1	8785016	0.00237363
NL_PLSA_2169	14270388	0.00236464
BLDA_3600_PLS_1	10536867	0.00235914
NL_PLSA_1936	14840648	0.00235595
NL_PLSA_2262	9957105	0.00234489
BLDA_3760_PLS_1	10603298	0.00232467
NL_PLSA_2079	18291237	0.00232369
BLDA_3507_PLS_1	3434070	0.00228133
NL_PLSA_2050	8967561	0.00225372
BLDA_3505_PLS_1	4452368	0.00224208
NL_PLSA_1954	10807465	0.00222814
NL_PLSA_2144	13627251	0.00222641
NL_PLS_845	12172230	0.0022135
NL_PLSA_2174	8265758	0.00220585
BLDA_3598_PLS_1	9915986	0.0021938
BLDA_3622_PLS_1	13083896	0.00218965
BLDA_3704_PLS_1	6878666	0.00218923
BLDA_3798_PLS_1	8659065	0.00217028
BLDA_3500_PLS_1	5335752	0.00213202
BLDA_3813_PLS_1	8144446	0.00211571
BLDA_3574_PLS_1	9693726	0.00211104
BLDA_3852_PLS_1	7884245	0.00210049
NL_PLSA_2106	15643142	0.00209299
BLDA_3498_PLS_1	8499976	0.00209109
BLDA_3712_PLS_1	15297424	0.00208823
NL_PLSA_1948	8490593	0.00208802
NL_PLSA_2214	8599070	0.00208516
BLDA_3814_PLS_1	7047323	0.00208437
NL_PLSA_2277	16548123	0.00207687
NL_PLSA_1260	4204775	0.00206889
BLDA_3859_PLS_1	8153554	0.00205814
BLDA_3759_PLS_1	8125313	0.00200169
NL_PLSA_2219	12138088	0.00198221
BLDA_3529_PLS_1	18772470	0.00197366
NL_PLSA_1947	12630426	0.0019707
BLDA_3828_PLS_1	6184922	0.00196115
NL_PLS_843	11720404	0.00195426
BLDA_3863_PLS_1	4949222	0.0019335
BLDA_3649_PLS_1	11760962	0.00192372
BLDA_3522_PLS_1	15160881	0.00191944
NL_PLS_850	13130690	0.0019005
NL_PLSA_1962	10988074	0.00189817
BLDA_3538_PLS_1	14854524	0.00189802
NL_PLSA_2181	10948789	0.00189308
NL_PLSA_2093	15324064	0.00181069
NL_PLSA_2042	8278943	0.00179862
NL_PLSA_1965	10182604	0.00179304
NL_PLSA_1969	6837603	0.00178534
BLDA_3723_PLS_1	13115284	0.00178508
BLDA_3625_PLS_1	15740746	0.00177814
NL_PLSA_2025	12819537	0.00177446
BLDA_3641_PLS_1	9745363	0.00175763
NL_PLSA_2056	11830949	0.00173779
BLDA_3546_PLS_1	14903151	0.00170351
NL_PLSA_2080	4968871	0.00170209
BLDA_3518_PLS_1	10418676	0.00169558
NL_PLSA_1963	13869322	0.00168665
NL_PLSA_2247	12568997	0.0016812
BLDA_3555_PLS_1	14446923	0.00166593
NL_PLSA_2100	7477409	0.00166145
NL_PLSA_2040	11425475	0.00165925
BLDA_3683_PLS_1	2503862	0.0016588
NL_PLSA_2120	9354779	0.00163005
BLDA_3703_PLS_1	6839733	0.00161273
BLDA_3621_PLS_1	10929244	0.00160156
NL_PLS_110	43552885	0.00159162
NL_PLSA_2186	11669769	0.00157883
BLDA_3636_PLS_1	11082019	0.00157587
NL_PLSA_2249	10190655	0.00155037
NL_PLSA_2110	7285123	0.0015485
NL_PLSA_1955	13348782	0.00152594
NL_PLSA_1930	9746778	0.00152516
BLDA_3501_PLS_1	4793426	0.00152457
BLDA_3799_PLS_1	10172257	0.00151161
BLDA_3597_PLS_1	12479147	0.00150916
NL_PLSA_1007	6771755	0.00149855
NL_PLSA_1287	6028575	0.00149847
NL_PLSA_2275	12717015	0.00148013
NL_PLSA_1996	13316602	0.00146546
NL_PLSA_1270	7834754	0.00146457
MRC-18A-3513	17429534	0.00145708
NL_PLSA_2058	13238412	0.00141069
BLDA_3706_PLS_1	8101838	0.00141017
NL_PLSA_2293	7852430	0.00137116
BLDA_3777_PLS_1	11559798	0.00136829
BLDA_3473_PLS_1	9066913	0.00135517
NL_PLSA_2043	14525423	0.00134217
BLDA_3749_PLS_1	12998311	0.0013249
BLDA_3696_PLS_1	11813475	0.00130779
BLDA_3592_PLS_1	8473643	0.00129148
NL_PLSA_2113	6757516	0.00128609
NL_PLSA_1986	7391954	0.00126308
NL_PLSA_1994	13256764	0.00123731
BLDA_3753_PLS_1	5740472	0.00123685
NL_PLSA_1981	10427835	0.00123401
NL_PLSA_2223	10580372	0.00123093
MRC-18A-1664	12058572	0.00122927
NL_PLSA_2268	10041141	0.00120888
BLDA_3666_PLS_1	14527271	0.00118966
BLDA_3548_PLS_1	13857558	0.00118843
BLDA_3797_PLS_1	10809799	0.00117886
NL_PLSA_1972	10644392	0.00114425
BLDA_3673_PLS_1	11479998	0.00114166
NL_PLSA_2259	12780819	0.00110292
BLDA_3743_PLS_1	6687061	0.00110069
NL_PLSA_2046	8742064	0.00109613
NL_PLSA_2188	8759531	0.00108393
NL_PLSA_2294	5862866	0.00108154
NL_PLSA_2028	11736363	0.00108057
NL_PLSA_2172	11316943	0.00106132
BLDA_3824_PLS_1	10799480	0.00105837
BLDA_3724_PLS_1	15826199	0.00104657
BLDA_3620_PLS_1	11765655	0.0010444
NL_PLSA_2220	10165062	0.00102858
BLDA_3617_PLS_1	8473388	0.00101736
NL_PLSA_1942	12455658	0.000966973
NL_PLSA_2160	11151641	0.000962289
NL_PLSA_2026	9431920	0.000961641
NL_PLSA_2195	13398692	0.000960597
NL_PLSA_2001	17848131	0.000954865
NL_PLSA_1937	12794481	0.000943581
NL_PLSA_2034	15391902	0.000941916
BLDA_3812_PLS_1	6825708	0.000914856
NL_PLS_924	8901205	0.000906473
NL_PLSA_2074	8638159	0.000877625
NL_PLSA_2246	11137083	0.000875102
NL_PLSA_2254	6894132	0.000871638
BLDA_3745_PLS_1	9415737	0.000850439
NL_PLSA_1978	13898757	0.000850002
BLDA_3830_PLS_1	6369959	0.000812468
BLDA_3715_PLS_1	6433579	0.00080108
BLDA_3818_PLS_1	11512033	0.000771855
NL_PLS_928	6931739	0.000768211
BLDA_3521_PLS_1	12577523	0.000763935
BLDA_3726_PLS_1	11398637	0.000759372
BLDA_3528_PLS_1	4145681	0.000757037
BLDA_3535_PLS_1	11946477	0.00074749
NL_PLSA_2216	12620569	0.000719647
NL_PLSA_2178	11602930	0.00070918
BLDA_3883_PLS_1	8418085	0.000676443
NL_PLSA_2033	15375403	0.00066421
BLDA_3809_PLS_1	7795640	0.000659922
NL_PLSA_2015	10801511	0.000624828
NL_PLSA_2182	10482570	0.000587674
BLDA_3584_PLS_1	14346731	0.000580939
NL_PLSA_2145	12370967	0.000568088
NL_PLSA_1987	10862072	0.000565644
NL_PLSA_2008	2752798	0.000525626
NL_PLSA_2255	12299008	0.000525218
NL_PLSA_1964	12786193	0.000523787
BLDA_3571_PLS_1	11720100	0.000500928
MRC-18A-3515	15224690	0.000485596
MRC-18A-3517	6800790	0.000481188
BLDA_3746_PLS_1	9291558	0.000476077
BLDA_3790_PLS_1	10658024	0.000470753
NL_PLSA_2180	10230648	0.000437716
NL_PLS_487	5141417	0.000387778
NL_PLS_923	10851858	0.000384348
NL_PLSA_2076	11062048	0.000367803
BLDA_3800_PLS_1	7802758	0.000363692
NL_PLSA_2038	12326933	0.000360517
BLDA_3756_PLS_1	11150611	0.000360478
NL_PLSA_2274	6069337	0.000335313
