## Supplemental Table 3 for "Detection of malignant peripheral nerve sheath tumors in patients with neurofibromatosis using aneuploidy and mutation identification in plasma"

### Sheet: S3. Aneuploidy Calls
Patient ID	Sample ID	Histological Diagnosis at Time of Blood Draw	UIDs	WBC	GAS	GAS Positive/Negative	chr1p	chr1q	chr2p	chr2q	chr3p	chr3q	chr4p	chr4q	chr5p	chr5q	chr6p	chr6q	chr7p	chr7q	chr8p	chr8q	chr9p	chr9q	chr10p	chr10q	chr11p	chr11q	chr12p	chr12q	chr13q	chr14q	chr15q	chr16p	chr16q	chr17p	chr17q	chr18p	chr18q	chr19p	chr19q	chr20p	chr20q	chr21q	chr22q
GLIA 405	GLIA_405_PLS_1	Plexiform Neurofibroma	11831496	2.27359e-05	0.0608888	Negative	1.594	0.9887	0.454	-0.6792	-1.951	-1.474	-2.609	-0.9449	1.479	-0.4092	-0.01633	0.2163	-0.6932	-2.322	-1.784	-1.966	0.06754	1.578	-2.451	-0.821	-0.8665	1.35	0.4894	-0.6977	1.196	1.642	2.805	-0.535	-0.02574	1.196	1.84	-2.722	0.5593	0.4972	-0.6327	0.6294	0.05449	0.6068	2.745
GLIA 406	GLIA_406_PLS_1	Plexiform Neurofibroma	10855265	0.000112941	0.00421027	Negative	-0.5805	0.09574	-1.335	-0.8818	-0.9764	-0.637	-0.5151	0.3936	-1.491	0.5197	1.126	-1.304	0.253	-0.9988	-1.011	0.9179	-0.411	-0.8364	2.221	2.948	0.1032	1.587	-0.2299	-1.181	0.9417	-0.3014	-0.08037	-0.5353	0.04114	0.6375	1.272	-0.5465	-1.228	1.306	-0.06591	-1.074	-0.1967	0.07967	0.6176
GLIA 407	GLIA_407_PLS_1	Neurofibroma	11626258	3.18245e-06	0.00046016	Negative	-0.1616	-0.08571	-0.8157	-0.704	-1.042	0.1558	-0.625	-0.9586	0.9368	-0.7215	0.6328	0.9804	0.3779	-0.1671	0.3839	0.01766	-0.01433	-0.1961	-0.07352	1.03	0.2169	0.2541	-1.323	-0.1592	0.235	0.3793	0.4838	-0.4153	-0.07134	-0.1512	0.2888	0.2778	0.4014	0.5892	2.45	1.605	-0.6851	0.6995	0.7673
GLIA 408	GLIA_408_PLS_1	Neurofibroma	10747906	2.17717e-05	0.000422905	Negative	0.9062	0.4357	0.1134	0.375	-1.07	-0.9	0.3142	1.619	-0.08259	-0.03146	1.07	-0.596	-0.8419	0.1195	-0.06719	-0.08767	1.201	0.5303	-0.5877	1.092	-0.4604	-0.7802	-0.517	-0.2832	0.4699	-0.1347	-0.3302	-0.563	-1.115	1.576	0.1556	-0.5757	0.8559	-0.06935	-1.507	0.06358	0.4382	-0.615	-0.1277
GLIA 409	GLIA_409_PLS_1	Neurofibroma	16453799	3.34269e-06	0.00277296	Negative	-0.8072	-0.4044	-0.3076	-0.6072	-1.085	0.3537	-0.8381	1.989	-1.678	-0.9189	0.8856	-1.089	1.171	-0.2572	0.4508	0.5657	0.3131	1.401	-0.458	0.1808	-1.27	0.6519	0.5164	0.435	0.3992	-0.23	0.1226	1.767	0.6816	0.4602	-0.5241	-0.6405	0.1347	-0.07477	0.4944	-0.8787	0.9405	0.5454	-0.9241
GLIA 410	GLIA_410_PLS_1	Plexiform Neurofibroma	14735557	9.63656e-06	0.0359007	Negative	-1.831	0.122	-0.1215	-2.883	-0.008754	0.8772	0.3485	1.376	0.01047	1.024	0.5507	-0.3603	0.5616	-0.4151	-1.835	0.7228	-1.223	0.1778	-0.3961	-1.587	-0.4303	1.177	0.3294	0.9381	0.08488	-1.264	0.876	1.314	-1.619	0.8735	-2.87	1.308	0.429	1.331	1.732	1.113	1.034	1.369	1.006
GLIA 411	GLIA_411_PLS_1	MPNST	12966372	1.40363e-05	0.243388	Negative	-1.185	0.1092	0.44	1.047	0.6946	0.2426	-1.208	-1.377	3.285	0.6496	-0.32	-0.2657	-0.08467	1.01	-0.7284	-0.1803	1.185	-0.5132	0.6584	-1.013	-0.3038	1.043	1.227	2.965	-0.842	-0.8108	-1.338	0.1049	-0.8428	-2.763	-1.052	0.5661	-2.893	0.4216	0.7126	2.148	-0.3045	0.6925	-1.39
GLIA 412	GLIA_412_PLS_1	Plexiform Neurofibroma	7583393	1.22636e-05	0.0166399	Negative	-1.898	0.343	-1.197	-0.2506	0.9977	0.5882	0.09603	1.531	0.7253	0.4479	0.4482	-0.3861	0.5402	-0.1246	0.1087	0.1948	-1.646	2.241	-0.4949	-1.914	-1.886	1.495	0.5568	-0.09228	-0.5577	-1.465	-0.7167	0.153	-0.4895	-0.9294	0.6365	0.03724	-1.045	-0.04329	0.8946	0.8638	0.9368	1.669	-0.4061
GLIA 413	GLIA_413_PLS_1	Neurofibroma	8982931	3.11702e-06	0.0190229	Negative	-1.67	-0.2314	3.24	-0.6089	0.7371	-1.684	-0.0486	-0.06318	-0.216	-1.59	0.4887	-0.8993	0.6795	-0.934	0.8531	-0.2927	1.172	-0.4769	-0.4678	-0.1915	0.3909	0.8223	0.8563	0.01951	0.161	-1.08	-0.8375	0.01955	-1.356	-1.582	-0.6107	-0.7229	0.8821	2.339	1.114	1.361	1.326	2.065	-0.1365
GLIA 414	GLIA_414_PLS_1	Plexiform Neurofibroma	12536363	1.48368e-05	0.00105502	Negative	-1.424	-1.336	1.068	0.005724	0.2472	0.1276	-0.0448	-1.403	-1.198	0.5548	1.025	-1.019	0.4089	-0.8622	-0.7765	-0.9918	-0.6891	1.888	-0.3964	0.3424	0.235	1.434	0.3379	-0.9737	-0.8833	-0.8906	0.1094	0.2609	0.3203	1.192	-0.8389	-0.4937	-0.3417	0.3369	1.028	-0.9382	1.6	1.056	1.197
GLIA 415	GLIA_415_PLS_1	Plexiform Neurofibroma	8233529	2.50197e-05	0.00196192	Negative	-1.777	-1.451	-0.1213	-1.079	0.951	0.3543	-0.5001	-0.4381	-0.2458	-0.8971	1.053	2.157	1.052	0.5242	0.09628	-0.5413	-1.136	-0.04699	-0.8805	1.694	0.384	-0.581	0.4693	1.956	-0.1179	0.8591	-1.674	1.777	-0.0007401	0.1174	-0.1054	-0.2333	0.2416	1.031	-0.8394	1.085	-0.3861	2.065	0.2575
GLIA 416	GLIA_416_PLS_1	MPNST	12196569	4.63245e-05	0.00385906	Negative	-1.61	-1.992	0.2649	1.542	1.206	0.8254	-1.425	-0.3396	-1.032	1.896	0.5571	-0.4229	0.4693	1.526	0.515	-1.338	1.206	-1.256	-0.828	-0.1348	-0.06251	-0.7815	2	-0.6346	-1.914	1.836	1.802	0.8294	1.45	-0.2691	0.08038	-0.732	0.2042	-0.818	-0.4527	0.7402	0.7484	-0.5318	0.3917
GLIA 417	GLIA_417_PLS_1	Plexiform Neurofibroma	15834910	1.042e-05	0.232443	Negative	-1.158	-0.5755	-0.1303	-2.003	0.3702	-0.08177	0.7409	-0.9542	-0.2761	-1.151	2.538	-1.765	1.1	2.343	-0.8092	0.1528	-0.5056	1.898	-0.3156	-1.578	2.061	0.375	-0.8422	-0.2442	-2.199	-0.8478	-0.01734	2.356	1.438	2.625	-0.3521	-0.218	-0.6778	4.495	1.937	-1.718	0.0169	0.4679	0.582
GLIA 418	GLIA_418_PLS_1	MPNST	21001845	4.85672e-06	0.00745667	Negative	0.2559	1.239	-0.4546	-0.5703	-0.278	-1.532	-0.4573	0.2827	0.5097	-0.4386	0.8638	-0.9814	-0.04895	0.1665	-3.043	-2.152	-1.125	1.634	-0.03371	-1.099	0.1072	0.2007	0.07297	-0.321	-0.8585	2.422	1.654	-0.2039	-2.076	0.6371	0.5782	2.214	0.702	0.5769	0.353	-1.054	-0.8779	2.285	1.957
INDIA 1244	INDIA_1244_PLS_1	MPNST	9551045	3.14102e-06	0.850282	Positive	-0.66	-1.063	0.5388	-1.33	-1.935	-0.9694	-1.628	-3.143	0.8643	-2.374	2.732	-1.653	4.46	1.458	-0.4649	0.2555	0.2762	-1.601	0.4638	-0.8265	-0.3949	-0.6769	-0.6027	-0.5163	0.5014	0.2301	3.572	-1.405	-0.1958	0.1024	4.187	0.1288	0.1846	1.929	-0.0748	1.448	1.19	3.859	-0.3137
INDIA 1248	INDIA_1248_PLS_1	MPNST	8484321	2.71088e-06	0.00367422	Negative	0.8888	1.483	1.119	-0.3743	0.1658	0.2644	-0.4998	0.4609	0.1565	0.1468	1.115	0.58	1.334	-0.6813	-1.357	-2.178	-1.222	-0.244	-0.6473	-0.1104	-0.9585	-0.099	1.835	-0.8271	-2.106	0.3691	2.158	-0.01502	-1.49	-1.024	-1.665	-0.1997	-1.603	2.209	0.4066	-0.1326	-1.151	0.111	1.001
INDIA 1256	INDIA_1256_PLS_1	Neurofibroma	9156182	3.52767e-05	0.00243827	Negative	-1.389	0.2247	0.2266	-0.9247	-0.257	0.5446	-0.7123	-0.1806	-0.6738	-0.2437	-0.2238	-0.7086	-1.895	0.6964	-1.918	-0.1609	0.9877	1.011	-1.063	0.4554	0.1641	0.6278	1.07	0.7217	-0.3781	-0.08875	1.087	-2.043	0.6194	0.8824	-0.5547	0.6918	1.616	-0.09759	0.2191	0.4145	0.4392	2.086	-0.3063
INDIA 1264	INDIA_1264_PLS_1	Plexiform Neurofibroma	16317151	1.20119e-05	0.151669	Negative	-0.7221	1.064	1.57	0.7826	0.004066	0.3925	-1.162	-1.092	0.9063	-0.9975	0.8965	-1.258	1.881	0.3792	0.411	-0.5807	-0.9288	0.3444	-0.8805	-0.09022	0.7696	0.9591	0.3954	0.6897	-2.325	-0.253	-0.4844	0.5896	0.1865	-0.9281	-2.852	-2.199	-2.212	2.715	2.254	1.387	0.8562	0.1973	-0.2991
INDIA 1280	INDIA_1280_PLS_1	Neurofibroma	13817036	0.000174712	0.0055343	Negative	-0.7556	-1.561	-0.1152	-1.263	-1.85	-0.4337	0.1443	-0.3407	1.992	-0.8292	1.04	0.07089	0.6294	-0.2795	-0.09094	-0.7028	-0.8457	-0.4458	-1.342	0.8692	0.2864	1.077	0.9796	0.9072	-1.928	-1.349	2.241	0.9172	0.07815	2.435	0.8257	-0.9863	1.598	1.825	-0.2626	1.194	-0.08645	0.156	1.417
INDIA 1281	INDIA_1281_PLS_1	MPNST	10031828	4.86452e-05	0.0255202	Negative	0.9079	0.4243	-0.7615	0.09443	-0.052	-0.5059	-0.3129	-0.3886	-1.842	-2.565	0.2468	0.1409	2.264	-0.6617	-1.348	1.366	-1.228	0.4566	-1.06	-0.3149	0.9727	-0.4828	0.4931	-0.8443	-1.082	-0.07807	-1.319	-0.277	-0.02099	2.623	0.9373	-1.791	-0.1391	2.264	1.726	0.3448	-0.2111	-1.128	2.797
INDIA 1283	INDIA_1283_PLS_1	Plexiform Neurofibroma	8295345	0.000209636	0.996623	Positive	-2.237	5.075	2.872	2.523	0.9159	6.234	0.4269	3.384	-2.239	4.426	1.671	6.481	0.8238	-0.5808	-2.421	2.343	-1.757	-1.598	-0.6577	-2.753	-0.9426	-1.318	5.405	0.1853	0.8207	-0.03643	0.3844	-7.011	-6.087	-3.265	0.4483	-0.3854	-0.2402	-6.2	-6.065	-1.811	-3.21	1.46	-4.009
INDIA 1285	INDIA_1285_PLS_1	MPNST	10254279	0.000114684	0.00184969	Negative	0.3672	1.361	0.7753	-0.7774	0.3765	-1.403	0.9667	1.537	0.4947	-1.054	-0.03687	-0.04883	-0.4669	-1.583	-0.4311	1.08	-0.1405	-1.069	-0.07842	-0.03306	-0.2137	-0.1716	0.3363	-0.5848	-0.3042	0.4262	0.8046	0.6164	1.192	-1.241	0.6542	1.281	0.3198	-1.098	-1.293	0.8781	1.368	0.1054	0.2378
INDIA 1287	INDIA_1287_PLS_1	Neurofibroma	6616785	3.89917e-05	0.00295788	Negative	-0.6285	0.06351	1.562	-0.5363	-0.322	1.496	0.1805	0.596	-1.069	0.7924	0.7684	0.1889	-0.3323	-0.7835	-1.646	-0.5114	-1.742	-0.2454	0.007828	0.6026	0.1324	-1.52	1.938	0.8269	-0.3237	0.07661	-0.5937	1.049	0.535	-0.06552	-0.8109	0.4947	-1.261	-0.05664	1.12	0.4485	0.02337	0.9896	-0.9029
INDIA 1294	INDIA_1294_PLS_1	MPNST	7590880	5.1114e-05	0.0140128	Negative	-0.1406	1.248	0.721	0.9871	-0.7458	0.5428	-1.136	-1.301	-1.748	1.617	0.8512	1.138	-0.4417	0.7359	-0.8923	1.326	-0.8594	0.4506	-0.1846	0.2198	-0.3183	-1.166	1.841	-0.2997	-0.7886	-1.139	0.08857	-0.5871	-0.3706	2.077	0.5796	-1.584	-1.527	-0.5893	0.009214	-0.361	0.03664	-0.3951	0.4275
INDIA 1296	INDIA_1296_PLS_1	MPNST	11780717	6.17959e-05	0.00314773	Negative	0.6692	0.9826	1.203	1.668	-0.2282	0.8089	-1.021	1.477	-1.429	2.356	0.3896	-0.1725	0.7509	-0.4286	-0.289	1.265	-1.123	-0.3846	-1.275	0.7253	0.7488	-0.4004	0.6806	-0.003408	0.1936	0.6247	0.4387	-2.447	-0.736	0.2821	-1.698	-0.6254	-0.7899	-0.5461	-0.8074	-0.6581	-1.787	0.9418	-1.335
INDIA 1297	INDIA_1297_PLS_1	MPNST	9351687	1.76439e-05	0.303007	Positive	-0.5859	3.143	-1.136	0.2959	0.2815	1.298	1.263	1.357	1.044	2.102	0.3254	1.35	1.774	0.08156	-0.5687	0.08251	2.38	-1.534	0.6741	-1.665	-0.2256	1.183	2.783	2.627	-1.734	-0.5136	-3.47	0.03337	-0.003298	-0.08445	-2.554	-0.7187	-1.738	-2.471	-3.839	-0.8711	-1.546	0.2514	-0.5373
INDIA 1298	INDIA_1298_PLS_1	MPNST	11768004	1.48708e-05	0.999809	Positive	-1.852	-1.678	6.059	4.556	-2.141	-2.556	-8.558	5.439	-6.508	-12.18	-10.16	-14.16	11	11	11	11	-6.956	-5.864	-10.9	-13.67	2.022	6.578	0.5041	-0.6635	1.5	-3.701	-5.622	-7.447	-8.541	2.402	11	-7.702	-0.1664	-0.9781	-1.07	2.625	5.355	-7.721	-5.141
INDIA 1304	INDIA_1304_PLS_1	MPNST	22419888	0.00011521	0.0225217	Negative	2.033	1.849	-0.3106	1.028	0.6306	2.587	-0.5596	-0.005352	-1.296	0.7162	1.127	-1.23	1.569	-0.2139	0.3596	-0.5713	0.8813	-0.4553	-0.265	0.7032	1.557	0.394	0.1784	-2.776	0.0298	-1.58	2.161	-0.4926	-0.7179	-0.1708	-1.554	-1.936	-0.977	-1.904	-1.883	-1.384	-0.4078	-0.353	0.297
